# Multi-phase, multi-ethnic GWAS uncovers putative loci in predisposition to human sprint performance, health and disease

**DOI:** 10.1101/2023.12.08.23299720

**Authors:** Guan Wang, Noriyuki Fuku, Eri Miyamoto-Mikami, Masashi Tanaka, Motohiko Miyachi, Haruka Murakami, Yu-Ching Cheng, Braxton D. Mitchell, Errol Morrison, Krista G. Austin, Ildus I. Ahmetov, Sportgene Research Group, Edward V. Generozov, Maxim L. Filipenko, Andrei A. Gilep, Valentina Gineviciene, Colin N. Moran, Tomas Venckunas, Pawel Cieszczyk, Wim Derave, Ioannis Papadimitriou, Fleur C. Garton, Kathryn North, Sandosh Padmanabhan, Yannis P. Pitsiladis

## Abstract

The genetic underpinnings of elite sprint performance remain largely elusive. For the first time, we uncovered rs10196189 (*GALNT13*) in the cross-ancestry, genome-wide analysis of elite sprint and power-oriented athletes and their controls from Jamaica, the USA, and Japan, and replicated this finding in two independent cohorts of elite European athletes (meta-analysis *P* < 5E-08). We identified statistically significant and borderline associations for cross-ancestry and ancestry specific loci in *GALNT13*, *BOP1*, *HSF1*, *STXBP2 GRM7*, *MPRIP*, *ZFYVE28, CERS4*, and *ADAMTS18*, predominantly expressed in the nervous and hematopoietic systems. Further, we revealed thirty-six previously uncharacterized genes associated with host defence, leukocyte migration, and cellular responses to interferon-gamma and unveiled (reprioritized) four genes, *UQCRFS1*, *PTPN6*, *RALY* and *ZMYM4,* responsible for aging, neurological conditions, and blood disorders from the elite athletic performance cohorts. Our results provide new biological insights into elite sprint performance and offer clues to the potential molecular mechanisms interlinking and operating in elite athletic performance and human health and disease.
