## Supplementary material for "Multi-phase, multi-ethnic GWAS uncovers putative loci in predisposition to human sprint performance, health and disease": Supplementary Data S1. Tissue-pathway-specific interacting gene pairs.xlsx

### Sheet: Sheet1
Central Nervous System
	Interacting genes	Corresponding Score	Corresponding Network	Highest Interacting Score - Network
GALNT3	GNAO1	0.85	locus ceruleus	0.90 - lens
	ASIC1	0.36	locus ceruleus	0.54 - cochlea
	GRIK2	0.22	hypothalamus	0.23 - mast cell
	MES12L	0.57	locus ceruleus	0.64 - pancreatic islet
	SORC1	0.49	locus ceruleus	0.51 - lens
	GRIK3	0.63	locus ceruleus	0.63 - locus ceruleus
	FZD4	0.65	locus ceruleus	0.70 - cartilage
	SEZ6L	0.87	locus ceruleus	0.87 - locus ceruleus
	MYO7A	0.29	peripheral nervous system	0.77 - hypatocyte
	SHANK2	0.69	locus ceruleus	0.69 - locus ceruleus
	KMT2A	0.53	peripheral nervous system	0.73 - pancreatic islet
	KANSL1	0.41	locus ceruleus	0.55 - ileum
	DSCAM	0.91	locus ceruleus	0.91 - locus ceruleus
	PIEZO2	0.31	astrocyte	0.46 - lens
Leukocyte
	Interacting genes	Corresponding Score	Corresponding Network	Highest Interacting Score - Network
STXBP2	CAPG	0.93	osteoblast	0.96 - choroid
	PTPN6	0.8	granulocyte	0.98 - basophil
	S100A11	0.82	basophil	0.82 - basophil
	EHBP1L1	0.66	mast cell	0.72 - choroid
	IFI30	0.62	monocyte	0.74 - tooth
	ARPC4	0.85	dendritic cell	0.87 - basophil
	PTPN18	0.68	basophil	0.84 - chochlea
	MVP	0.74	dendritic cell	0.91 - chochlea
	ACTN4	0.82	dendritic cell	0.96 - parietal lobe
	CYBA	0.89	locus ceruleus	0.89 - locus ceruleus
	TYMP	0.76	locus ceruleus	0.97 - parietal lobe
	SBNO2	0.51	natural killer cell	0.65 - choroid
	PFN1	0.85	dendritic cell	0.87 - chochlea
	IKBKG	0.61	dentate gyrus	0.61 - dentate gyrus
Peripheral nervous system
	Interacting genes	Corresponding Score	Corresponding Network	Highest Interacting Score - Network
BOP1	HSF1	0.97	peripheral nervous system	0.97 - peripheral nervous system
	FGFR3	0.99	peripheral nervous system	1 - hepatocyte; 1 - pancreatic islet
	TRIP6	0.96	peripheral nervous system	0.96 - peripheral nervous system
	PTBP1	0.93	corpus luteum	0.99 - peripheral nervous system
	FGFR1	0.88	cardiac muscle	0.95 - peripheral nervous system
	CCNF	0.94	peripheral nervous system	0.98 - hepatocyte
	UPF1	0.96	uterine cervix	0.99 - peripheral nervous system
	SLC52A2	0.79	corpus luteum	0.93 - peripheral nervous system
	SCRIB	0.83	peripheral nervous system	1 - cochlea
	GAL	0.95	peripheral nervous system	0.97 - hepatocyte
	C20orf27	0.92	peripheral nervous system	0.96 - uroepithelium; 0.95 - adrenal cortex
	NUP188	1	peripheral nervous system	1 - hepatocyte
	EIF3B	0.99	peripheral nervous system	1 - uroepithelium; 0.99 - trophoblast
	SMARCA4	0.99	peripheral nervous system	0.99 - peripheral nervous system
HSF1	BOP1	0.97	peripheral nervous system	0.97 - peripheral nervous system
	FGFR3	0.93	peripheral nervous system	0.99 - hepatocyte
	TRIP6	0.91	peripheral nervous system	0.91 - peripheral nervous system
	PTBP1	0.85	peripheral nervous system	0.89 - hepatocyte
	FGFR1	0.78	cardiac muscle	0.86 - peripheral nervous system
	CCNF	0.56	trophoblast	0.87 - peripheral nervous system
	UPF1	0.82	peripheral nervous system	0.85 - hepatocyte
	SLC52A2	0.82	adrenal cortex	0.87 - peripheral nervous system
	SCRIB	0.96	peripheral nervous system	0.96 - cochlea
	GAL	0.74	uterine cervix	0.83 - peripheral nervous system
	C20orf27	0.69	adrenal cortex	0.84 - peripheral nervous system
	NUP188	0.76	peripheral nervous system	0.81 - bronchial epithelial cell
	EIF3B	0.77	peripheral nervous system	0.88 - corpus luteum; 0.80 - ovarian follicle
	SMARCA4	0.77	peripheral nervous system	0.94 - ovarian follicle
Forebrain
	Interacting genes	Corresponding Score	Corresponding Network	Highest Interacting Score - Network
GRM7	ATP2B2	0.89	locus ceruleus	0.96 - cochlea
	MYT1L	0.77	locus ceruleus	0.97 - cochlea												-
	GRIK3	0.99	locus ceruleus	0.99 - locus ceruleus
	LRP6	0.97	parietal lobe	0.98 - cochlea
	EDA	0.85	locus ceruleus	0.85 - locus ceruleus
	PKNOX2	0.92	locus ceruleus	0.92 - locus ceruleus
	CACNA1I	0.7	hypothalamus	0.78 - cochlea
	CATSPER2	0.68	locus ceruleus	0.68 - locus ceruleus
	NELL1	1	locus ceruleus	1 - locus ceruleus
	AFF2	0.71	osteoblast	0.90 - cochlea
	GABRA4	0.98	locus ceruleus	0.98 - locus ceruleus
	DOCK1	0.93	locus ceruleus	0.99 - cochlea
	PAPPA2	0.95	locus ceruleus	0.95 - locus ceruleus
	RALYL	1	locus ceruleus	1 - locus ceruleus
Glutamate receptor signalling pathway
	Interacting genes	Corresponding Score	Corresponding Network	Highest Interacting Score - Network	Evidence for glutamate receptor signalling pathway between gene pairs
GANLT13	GRM7	0.46	detection of chemical stimulus	0.80 - chemical synaptic transmission	co-express - 79%; GSEA perturbation - 20%; TF-binding-1%
	MPRIP	-	-	-	-
	PCDHGC5	0.47	chemical synaptic transmission	0.56 - sodium ion transport	co-express - 100%
	OR4D2	0.67	chemical synaptic transmission	0.88 - glutamate receptor signalling pathway	co-express - 100%
	TAS2R50	0.76	chemical synaptic transmission	0.86 - glutamate receptor signalling pathway	co-express - 100%
	KNG1	0.52	potassium ion transport	0.84 - glutamate receptor signalling pathway	co-express - 93%; TF-binding-7%
	ANKRD31	0.53	cardiac ventricle development	0.63 - glutamate receptor signalling pathway	co-express - 100%
	KRT82	0.71	sodium ion transport	0.86 - glutamate receptor signalling pathway	co-express - 100%
	TEX26	0.82	glutamate receptor signalling pathway	0.87 - hormone secretion	co-express - 100%
	FOXR2	0.59	hormone secretion	0.81 - glutamate receptor signalling pathway	co-express - 100%
	MGAT4C	0.68	glutamate receptor signalling pathway	0.73 - detection of chemical stimulus	co-express - 100%
	EXOC3L4	0.29	glutamate receptor signalling pathway	0.34 - cardiac ventricle development	co-express - 67%; TF-binding-33%
GRM7	GLANT13	0.46	detection of chemical stimulus	0.80 - chemical synaptic transmission	co-express - 79%; GSEA perturbation - 20%; TF-binding-1%
	MPRIP	-	-	-	-
	PCDHGC5	0.83	glutamate receptor signalling pathway	0.87 - detection of chemical stimulus	co-express - 100%
	OR4D2	0.79	cardiac muscle contraction	0.96 - glutamate receptor signalling pathway	co-express - 100%
	TAS2R50	0.94	glutamate receptor signalling pathway	0.96 - detection of chemical stimulus	co-express - 100%
	KNG1	1	chemical synaptic transmission	1.00 - glutamate receptor signalling pathway	co-express - 100%
	ANKRD31	0.8	detection of chemical stimulus	0.87 - glutamate receptor signalling pathway	co-express - 100%
	KRT82	0.74	cAMP biosynthetic process	0.96 - glutamate receptor signalling pathway	co-express - 100%
	TEX26	0.8	detection of chemical stimulus	0.90 - glutamate receptor signalling pathway	co-express - 95%; GSEA perturbation - 5%
	FOXR2	0.74	detection of chemical stimulus	0.87 - glutamate receptor signalling pathway	co-express - 100%
	MGAT4C	1	detection of chemical stimulus	1.00 - glutamate receptor signalling pathway	co-express - 100%
	EXOC3L4	0.49	chemical synaptic transmission	0.88 - glutamate receptor signalling pathway	co-express - 93%; TF-binding-7%
MPRIP	GALNT13	-	-	-	-
	GRM7	-	-	-	-
	PCDHGC5	0.58	cardiac ventricle development	0.69 - glutamate receptor signalling pathway	co-express - 92%; GSEA perturbation - 8%
	OR4D2	-	-	-	-
	TAS2R50	-	-	-	-
	KNG1	-	-	-	-
	ANKRD31	0.26	chemical synaptic transmission	0.27 - glutamate receptor signalling pathway	co-express - 100%
	KRT82	-	-	-	-
	TEX26	-	-	-	-
	FOXR2	-	-	-	-
	MGAT4C	-	-	-	-
	EXOC3L4	0.47	cartilage development	0.50 - glutamate receptor signalling pathway	co-express - 85%; TF-binding-15%
Caudate nucleus
	Interacting genes	Corresponding Score	Corresponding Network	Highest Interacting Score - Network
ZFYVE28	CHD9	0.72	locus ceruleus	0.82 - cochlea
	PRNP	0.48	pons	0.78 - cochlea
	PSMB7	0.68	locus ceruleus	0.68 - locus ceruleus
	SUPT7L	0.48	peripheral nervous system	0.97 - cochlea
	USP46	0.4	locus ceruleus	0.48 - cochlea
	ACOT11	0.29	locus ceruleus	0.46 - hepatocyte
	TTC17	0.44	locus ceruleus	0.53 - lens
Nervous system
	Interacting genes	Corresponding Score	Corresponding Network	Highest Interacting Score - Network
ADAMTS18	INHBB	0.43	astrocyte	0.62 - cochlea; 0.60 - osteoblast
	SLC9A2	0.3	astrocyte	0.30 - astrocyte
	ITGA11	0.57	astrocyte	0.57 - astrocyte
	BCL2	0.34	mast cell	0.85 - lens
	SMOC2	0.38	mast cell	0.79 - lens
	CSMD1	0.88	locus ceruleus	0.88 - locus ceruleus
	BAIAP2	0.45	peripheral nervous system	0.45 - peripheral nervous system
	PDGFRA	0.4	astrocyte	0.40 - astrocyte
	JPH3	0.51	locus ceruleus	0.53 - astrocyte
	ACTL6B	0.24	locus ceruleus	0.55 - uroepithelium
	WNT1	0.26	hypothalamus	0.38 - ear
	TBC1D26	0.63	locus ceruleus	0.63 - locus ceruleus
	CHRD	0.27	hypothalamus	0.27 - hypothalamus
	GDF6	0.2	hypothalamus	0.23 - lens
