## Supplementary material for "Multi-phase, multi-ethnic GWAS uncovers putative loci in predisposition to human sprint performance, health and disease": Supplementary Data S8. Enrichr Human Gene Atlas table Jpn.txt

Term	Overlap	P-value	Adjusted P-value	Old P-value	Old Adjusted P-value	Odds Ratio	Combined Score	Genes
PrefrontalCortex	78/521	1.2942799519462523E-5	0.0010742523601153895	0	0	1.7638095870402337	19.851625656624375	YWHAE;RERE;CHRM3;TRIO;AHCYL1;C2CD3;PTPRO;HTR2A;NR3C2;SCAMP5;NUDCD3;COL4A3BP;SIPA1L1;AKAP11;TRIM2;PSD3;KIF5A;SIRPA;PIP4K2B;NRCAM;BSN;PRKACB;EDIL3;TNPO2;DLGAP4;NCOA1;ZCCHC24;TSPYL1;SMARCC2;KCND3;EIF1AX;COBL;MAPK8IP2;DGKZ;MAPK8IP1;CNKSR2;CLIP2;DYNC1LI2;ARHGEF9;GAP43;MAP7D1;MAP1A;ATG4C;TNIK;OPTN;CDH18;SHANK2;GRIA2;ITPR1;ADD3;PHYHIP;SSFA2;JAKMIP2;DNAJB2;CACNA1I;ZMAT4;CHN1;VPS8;ATP9A;SPTBN1;KLHDC10;NTR…
CD8+ Tcells	80/602	5.617199797749963E-4	0.01976907618737599	0	0	1.53013715867623	11.452322411055315	CREBZF;EIF4A1;DYRK2;RBM26;ZNF292;DGKA;SIRPG;ZNF44;CBLB;MED15;N4BP2L2;SMCHD1;MTRF1;CASP8;CAPN7;GRAP2;ZNF202;KLF12;ESCO1;NSUN5;IL11RA;SECISBP2;RSAD1;ZNF12;ZFP90;GOLGA8B;SFPQ;NCOR1;ACAP1;PIK3CA;POLG2;HNRNPH1;ZNF559;TNIK;HIST1H2BG;RAPGEF6;CHMP7;GOLGA8A;TRIM56;LIPT1;TRIM52;ZNF195;ANKRD11;ADD3;ARHGAP12;NPAT;KRIT1;ZNF546;FYN;ZNF500;HNRNPA1;ORAOV1;BPTF;KLRG1;MLXIP;TTC14;WDR59;ABCA5;ATP8B2;LRRN3;FAM78A;FB…
CerebellumPeduncles	25/137	7.145449224352767E-4	0.01976907618737599	0	0	2.211549776417981	16.020167335622745	YWHAE;ADARB1;BICD1;SLC8A2;CAMKK2;MMP24;CDH22;PSD3;HOMER3;NPTX1;ERC1;CACNG2;ATPAF2;PLEKHG3;CADM3;SMOX;MAGI3;FZD7;HPCAL1;ADAM11;CACNB4;GNAQ;CDR2L;HDGFL1;CBLN1
ParietalLobe	6/26	0.028186049763330768	0.5848605325891134	0	0	2.9566304347826087	10.552001477503163	EPHA4;CNP;TRIM2;ADAMTSL3;TOP3A;LPAR1
OccipitalLobe	7/35	0.03814090122749877	0.6331389603764797	0	0	2.464110929853181	8.048939623113933	GRIA2;LRRC56;SYT1;TRIM2;NRCAM;PRKACB;EDIL3
CD4+ Tcells	60/533	0.062037051556337194	0.7636618575346202	0	0	1.2557855436576237	3.4911132804918195	CREBZF;EIF4A1;DYRK2;DGKA;SIRPG;PIK3CD;ZNF44;N4BP2L2;CDC14A;SMCHD1;MTRF1;CASP8;GRAP2;CDK5RAP1;UBXN7;ITGB7;ACAD11;RNF44;NSUN5;IL11RA;SECISBP2;ATRX;SYTL1;GOLGA8B;NCOR1;ACAP1;HNRNPH1;ZNF559;LUC7L3;TNIK;RAPGEF6;TRIB2;CHMP7;GOLGA8A;ANKRD11;ADD3;TMEM71;RXRB;GGA3;DPH1;FYN;HNRNPA1;FUK;MLXIP;TTC14;WDR59;ATP8B2;FAM78A;UBE2G2;CLK2;GZMK;CYLD;TUBGCP6;ATM;ERCC5;CD69;CDK13;LRCH4;TAF3;TNRC6B
Thyroid	45/388	0.06537406017265625	0.7636618575346202	0	0	1.2974570331027628	3.5389823803197604	ZNF512B;PLVAP;FLT1;FAM13A;FHL1;PTPRM;TUBD1;SMC5;LRP2;LTBP3;ATP1A1;TXNDC15;CYB5D2;NR3C2;SULT1C2;RGS5;STK36;TMEM128;ZMAT4;TMEM129;GATAD1;KRIT1;SH3BGRL2;ENPP1;IGFBP7;METTL7A;PDE8B;CTSB;ACVR1;RBPMS;ACTN2;SACM1L;TSC2;JOSD2;MARCH7;SORBS3;PDIA6;PDIA4;EID1;ACTA1;MAN2B2;ADSSL1;ID4;NUCB1;EBAG9
CD19+ BCells(neg. sel.)	47/412	0.0756205790751835	0.7636618575346202	0	0	1.2732842446716974	3.287654072854455	ZNF395;SMARCB1;DDX27;CDCA7L;ITPR1;JMJD1C;ZNF22;TOMM20;GGA2;CNN2;GPR132;TCL1A;RNF113A;NCK2;ICOSLG;ZNF383;SF3A2;PPP1R12A;KDM4C;H3F3B;FCRL5;SYK;UTP3;STX7;RSAD1;MSL2;AMPD3;CGRRF1;PARP12;PIAS1;KLHL20;AIMP1;FCER2;LYRM1;PIK3CA;RRAGC;NFX1;TBC1D5;ESF1;TAF7;PLEKHO1;CD69;PPIG;NUPL2;ACBD3;EBAG9;CHMP7
Kidney	18/142	0.10397213268471787	0.7636618575346202	0	0	1.4317604291663726	3.2409792545508216	KL;SLC12A3;C11ORF54;SLC22A5;ABCC6;SLC3A1;IL27;SLC5A2;PEPD;ACAT1;SULT1C2;JPH2;GNPDA1;SLC7A9;XPNPEP2;TACC1;ALDOB;RAB11FIP3
WholeBlood	56/514	0.10850135653411545	0.7636618575346202	0	0	1.2087726574126028	2.684675131379535	LST1;PITPNA;JMJD1C;ICAM3;ARRB2;DUSP11;SMCHD1;XPO6;TAGAP;SIRPA;SDF2;CCR3;GPSM3;PLEKHG3;NCOA1;KDM6B;NCOA2;PPP1R12A;APAF1;SLC11A1;IFRD1;TOPORS;TNFRSF1A;CLEC4A;ACAP2;RP2;CTDSP1;PLEKHO2;TLN1;CREB5;ROCK1;CAB39;PXN;FPR2;CFP;CSF2RA;FGD3;CYTH4;TMEM127;SH3BP2;ZNF467;S1PR4;VASP;SETD1B;MBOAT7;MARCH7;GATAD2A;GNB2;FAS;CDK13;CRLF3;FBXL5;LRP10;TAF3;CDS2;MEGF9
Lymphoma burkitts(Raji)	40/355	0.10850595156839142	0.7636618575346202	0	0	1.254302237690942	2.7857428738203147	VAC14;TRIO;PRKCSH;PLEK;PTPN23;RPL8;TOMM20;SRM;SEPT9;CASP8;RPS18;MIER2;LONP1;ZNF768;IL21R;CHAC1;KCNN3;RPS2;MEF2D;NDUFV1;DLGAP4;SRRM2;MECR;PCGF5;NFYC;HMGA1;ASNS;CSNK1E;PARVB;AMPD3;EEF2;SMARCA4;RAD52;GRHPR;CARM1;UNC119;PKN1;NAT9;RPL28;SLC25A6
CD33+ Myeloid	72/679	0.11807652673285499	0.7636618575346202	0	0	1.1732567620526402	2.5065719488956213	PLXND1;JMJD1C;CWC25;COL4A3BP;AP1S2;TSPO;PHACTR2;HOMER3;RRP12;CCNL1;KDM6B;ACOT9;NCOA2;APAF1;SYK;PDPK1;SLC11A1;TOP3A;GAB2;PIAS1;RAB32;CLEC4A;KIN;ACAP2;CLEC4D;SCO2;PIGA;WDFY2;HBEGF;CREB5;PLEC;USP16;DDX21;PRCP;CAPG;CFP;CSF2RA;MTMR6;SSFA2;STX10;TYMP;RNF135;TGOLN2;ADAP2;TMEM127;PSAP;SH3BP2;NLRP3;AP1M1;SEC31A;MLXIP;CD163;DENND4B;CEP350;TNFSF12;LILRB1;HELZ;FBXO33;QKI;PARP12;MPP7;KLF7;GLB1;TAOK1;P2RX1;GRB…
Cerebellum	14/108	0.1219291441276084	0.7636618575346202	0	0	1.4682244727306513	3.089607058549049	CADM3;MPP3;KCNJ9;FZD7;RASGRF1;ITPR1;MICAL2;ATP2B2;SLC8A2;CAMKK2;NEUROD1;HOMER3;CDR2L;CBLN1
Colorectaladenocarcinoma	33/292	0.1304259414559119	0.7636618575346202	0	0	1.2576160590501462	2.5617006689488333	RTEL1;CSF2;FLII;PRKRIP1;PDGFA;ZFP36L1;TRIM28;ARHGDIA;GATAD1;MYH7B;YES1;AUTS2;SMURF2;ACTN1;IFRD1;WNT5A;WDR74;HMGA1;ACTN4;DHRS2;ETV4;ETV5;FOSL1;SLCO4A1;BAMBI;RHEB;CDK3;MGAT4B;UBA2;TAF6;NUPL2;HOXB6;PLEC
TrigeminalGanglion	23/196	0.13801117907252172	0.7636618575346202	0	0	1.3113206649776934	2.5969664441409606	ZCCHC8;PFKFB2;C2ORF54;CRCP;CTBP2;ROCK1;STAC;KCNB2;GP5;FGF5;CYLD;AKAP11;NR4A3;FRAS1;FAM162A;MTCP1;CSPG4;LCT;SCAPER;GPLD1;ZNF443;ZNF674;PRPH
pineal night	70/674	0.16164215521162764	0.7716461524872731	0	0	1.145236710220154	2.087045373422736	ZNF177;CHD9;PDCD6;GRIK5;ENO2;SLC8A1;SLC6A4;PPIP5K1;GRM6;SLC16A6;ZNF326;SCAPER;ACVR1;GABARAPL2;SEMA6D;PDE4D;TSC2;VEZF1;CSNK1E;SSTR2;COQ10A;TUBA4A;PIAS1;DISP2;DOPEY1;TPST1;PLCB4;ZNF638;PITPNM2;SCG5;TERF2IP;HNRNPH2;VAMP2;TSPYL5;LRPAP1;CHRNA3;CTBP2;GRP;ASAP2;SDSL;PPM1E;KIAA0556;DNAJB2;AANAT;MAP2;NTF3;BAG1;KRIT1;ST3GAL5;ATP6V1H;CAMTA2;TSPAN3;ATP6V0E2;ABCF2;RAB11FIP3;PDLIM7;IMPG2;RANBP2;MBTPS1;FZD7;LRB…
Adipocyte	21/181	0.16312780709231714	0.7716461524872731	0	0	1.2940890410958905	2.346469804125876	TPM4;LRP1;C1S;LPAR1;ATP2B4;AQP7;LPL;DBI;LAMB1;OLFML2A;FSTL1;FBLN5;CIDEC;EHD2;CTSK;COL20A1;FKBP9;METTL7A;RECK;FADS1;FERMT2
Thymus	9/68	0.17260121804692094	0.7716461524872731	0	0	1.502588044250482	2.639703767194037	MED1;CHRNA3;GFI1;NFATC3;CD1E;RALY;SSBP2;CD99;PAFAH2
Heart	44/415	0.18527355359441	0.7716461524872731	0	0	1.1703857050118018	1.9731788657533593	C1QB;HDAC5;POLDIP2;RASGRF1;HSPB7;ICA1;ZNF44;NTN3;NEU3;RRAS;MIER2;HOMER3;MLYCD;CYC1;SPTBN1;DRD5;PLEKHG3;ATPAF2;FIS1;MECR;CDSN;TRAPPC2L;GOT1;RBPMS;ACTN2;MCRS1;PTCH1;ADAM11;SIRT5;NDUFC1;SEPT4;COQ10A;HIC2;SMTN;ACTC1;CSDC2;ERCC1;NDUFAB1;UQCRC1;ADSSL1;MSRB2;CASQ2;MYL9;SLC25A11
Placenta	43/405	0.1859388319246441	0.7716461524872731	0	0	1.1721654823299412	1.9719779705440041	ITIH5;HDAC5;SLC22A5;SERPINE2;PLXND1;C2CD3;CSH2;LAMC3;FAM13A;C4ORF19;FURIN;FBLN1;AHR;PTPN23;TGOLN2;P2RY6;GPNMB;CAPN6;FRZB;TIMP2;DNAJB9;RALY;MEST;E2F6;TNS3;CD34;SLC19A2;TFAP2A;ATP8B2;WNT5A;CRIM1;INHBA;SLC7A4;GH2;PKIB;MARCKS;TRPV6;LGALS13;MMRN2;XAGE2;ENG;PPARD;BET1
CD14+ Monocytes	40/383	0.22654915823845373	0.8445105988701674	0	0	1.150102186104627	1.7076640472044253	ANKRD11;LST1;TWF2;CAPG;CFP;STX10;TYMP;RNF135;ADAP2;ERICH1;TMEM127;DHRS7B;PSAP;SH3BP2;AP1S2;TSPO;SIRPA;GPSM3;ATPAF2;CD163;SETDB1;APAF1;SLC11A1;TNFSF12;TALDO1;LILRB1;ARHGAP27;FIG4;RAB32;CLEC4A;UBE2R2;SCO2;CTDSP1;GLB1;XRN2;PLEKHO1;TLN1;FBXL5;SIGLEC7;HBEGF
SmoothMuscle	38/363	0.2289260564555443	0.8445105988701674	0	0	1.152998638529612	1.6999307202993659	CXCL3;HIF1A;FSTL1;SGCE;GPR176;LGALS1;SIPA1L1;ABL1;TNKS1BP1;RPS11;TMSB10;EDIL3;PDLIM7;SEC31A;TGIF1;TGFB2;ATP6V0E1;TPM4;SMURF2;ACTN1;GFPT2;TPBG;MYOF;MICAL2;LAMB1;INHBA;PDIA6;RAB32;EHD2;IL6;RCN1;MARCKS;P4HA2;RAB13;FKBP9;TGFBI;FERMT2;RAI14
OlfactoryBulb	10/83	0.23402100932546807	0.8445105988701674	0	0	1.3490464679022294	1.9592800616995873	CADM3;ERBB3;RGS1;NEK1;LPL;PDGFA;S100B;DOCK1;SPTBN1;SSFA2
Pituitary	10/84	0.24542442877369466	0.8487594828423608	0	0	1.3307425072130954	1.8693821015631098	GOLGA2;GH2;GH1;RPS28;CSH2;LHB;LIMK1;PRL;LRP6;KLHDC10
BDCA4+ DendriticCells	50/495	0.2701694423387696	0.8809855648505873	0	0	1.1078926953779935	1.4499057652856466	FKBP11;USP36;USPL1;SLC35F3;FLT3;SMC6;RGS1;C3ORF58;OFD1;SAP30BP;SYK;PDPK1;STX7;ALG5;MIF4GD;AJAP1;PDIA4;VAMP8;RRAGC;NFX1;SIDT1;WDFY2;RPP25;PFKFB2;RTEL1;ATF6B;STX18;CSF2RA;GGA2;GNA13;GGA3;CYTH4;ZNF589;ST3GAL2;SLC12A3;RABGAP1L;H3F3B;CBX4;UTP3;LYSMD2;ARHGAP27;PAFAH2;CCDC88A;SPCS1;NR4A3;TACC1;TCF4;YPEL5;LRCH4;IL18R1
Hypothalamus	11/97	0.28190822744926086	0.8809855648505873	0	0	1.2594132184272226	1.5946358890464039	PHLDB1;MAGEL2;GPR37;INPP5F;LPAR1;ENDOD1;ATG4C;RBM4B;SLC1A4;SEPT4;SLC25A14
Amygdala	35/345	0.30264051384138924	0.8809855648505873	0	0	1.1124490123082953	1.3296097399062037	BEX4;GRIA2;YWHAB;NCAN;PON2;AGAP1;SLC1A4;KLC1;SIPA1L1;KIF3A;PSD3;ATP6V1H;WDR7;NPTX1;DLGAP4;KCNJ4;EPHA4;MOAP1;NTRK2;SLC30A3;SYT1;METRN;TTC7B;ATP2B4;GPR37L1;MAPK8IP2;MAPK8IP1;CNKSR2;EID1;TMEM158;ZNF615;CPE;ZMYND11;OPTN;VAMP2
Fetalbrain	33/325	0.30752987346145094	0.8809855648505873	0	0	1.1134311555055194	1.312939142558292	CSRNP2;PANK3;TRIO;NCAN;PTPRO;RBM4B;CRMP1;STMN4;ADCY1;KIF3A;TRIM2;PIP4K2B;CEP170;SCAPER;SYBU;BRD3;LRRN3;AUTS2;ATRX;SEMA4G;THAP2;ADRA2A;MLLT11;IRGQ;GAP43;MYCN;NBEA;APC;TCF4;TNIK;ZMYND11;SSBP2;SHANK2
Uterus	21/201	0.3078142335020124	0.8809855648505873	0	0	1.1490228310502284	1.3538462804126694	LUM;ZNF292;TRPC1;WNT5A;ATP2B4;THUMPD1;ZNF12;MYLK;ZFP36L1;KLHL20;EPS8;PPP1CB;EDNRA;SMTN;FLNA;CSPG4;PPP1R12B;MYL9;HOXD9;FERMT2;PDLIM7
CD56+ NKCells	73/752	0.34075485193888394	0.9427550903642455	0	0	1.0596477850127963	1.1408082958516557	FKBP11;DYRK2;GFI1;PLEK;ARPC5L;SMC5;FASLG;CBLB;GPATCH8;RNF115;RASSF1;LASP1;LAMP1;UBE2Q1;BCL7C;GATAD1;ITGB7;SDF2;CCDC93;HAVCR2;JAK1;PLEKHG3;NCOA1;MED1;PPP1R12A;C17ORF49;STX8;ATRX;SYTL1;ZFP90;UBE2R2;ITGB1BP1;ANKRA2;SASH3;TRIM52;RRN3;DDX27;USP16;CTBP2;C15ORF41;DERL2;ATP10A;ADD3;TMEM71;RXRB;RNF113A;GNG2;RSBN1L;ZNHIT6;LAIR2;FYN;ZNF468;ZNF148;HEATR6;S1PR5;RABGAP1L;FAM78A;NFATC3;DTNBP1;UBE2G1;MEX3C;FBXO3…
Leukemia chronicMyelogenousK-562	13/124	0.35742204836498204	0.9569687101385003	0	0	1.1528336847485783	1.1860790877414336	CIZ1;SF3A2;CRADD;EPRS;GOLGA2;HIC2;DNAJC2;TMEM158;CBS;GATAD1;LONP1;GALK2;KLHDC10
AdrenalCortex	11/106	0.388384955321469	0.9997646950744502	0	0	1.1395324824322386	1.0777222786826388	ZNF331;RANBP2;APP;NR4A3;DBH;EFHC2;LONRF2;CACNA1H;ETV5;CXORF40B;SLC19A2
Lung	29/299	0.4179029451819062	0.9997646950744502	0	0	1.05716789987566	0.9223854011693784	C1QB;GRN;TRIO;AGER;RRAS;CRTAC1;MIER2;CA4;LMCD1;SPTBN1;MSR1;CHIA;TCF7L1;GPX1;RBPMS;HPCAL1;ZZEF1;ETV5;TNFRSF1A;MFAP4;SLCO4A1;MMRN2;MYH9;CSPG4;LTBR;RPP25;FBP1;ENG;KANK3
Spinalcord	10/105	0.5074471006677127	0.9997646950744502	0	0	1.0353743836715974	0.7023594748978184	GJA1;AHCYL1;DAAM2;PEA15;APLNR;LPAR1;RAPGEF5;S100B;QKI;ARHGAP12
SubthalamicNucleus	7/77	0.574334883114393	0.9997646950744502	0	0	0.9833605220228385	0.5453153328013292	CREBZF;MAPK10;FOSL1;GRIN2A;ADARB1;CDH18;STXBP5L
FetalThyroid	6/66	0.5776315857377357	0.9997646950744502	0	0	0.9833695652173913	0.5396919097221939	SRRM2;ATP6V0E1;HORMAD1;PDE8B;PDGFRL;CTSB
TemporalLobe	3/34	0.6190412276498904	0.9997646950744502	0	0	0.9516216547354419	0.4563819533362734	MBOAT7;CD109;AGAP2
CardiacMyocytes	24/273	0.6303333693405478	0.9997646950744502	0	0	0.9471916204885403	0.4371350345385733	CNTFR;MSR1;TGFB2;CIZ1;ATP6V0E1;SERPINE2;TPM4;TNKS;FSTL1;TM4SF1;CDC14A;IBTK;MARCKS;MAP1A;TPR;HOMER3;ZNF780B;ZNF589;TGFBI;VHL;EDIL3;CLUAP1;PDLIM7;ENG
Lymphnode	3/37	0.676539840807773	0.9997646950744502	0	0	0.8675114104241806	0.338992177217071	PLA2G2D;FCRL5;ADRA2A
Tonsil	2/26	0.7063864626902966	0.9997646950744502	0	0	0.8193239334779465	0.2847910949648253	PLA2G2D;FCRL5
Skin	9/111	0.7064577343317195	0.9997646950744502	0	0	0.8670786768708573	0.301302819185641	FLG;DSP;FBXL20;CDSN;MRGPRX3;GNAQ;TNIK;KRT10;LOR
Bonemarrow	4/52	0.7192629444590986	0.9997646950744502	0	0	0.8191277596815056	0.2699257613794661	RARG;DNAJB13;MMP9;CAMP
Pons	2/27	0.7260718581117673	0.9997646950744502	0	0	0.7865075921908894	0.25176602813235166	RARG;OR6B3
Lymphoma burkitts(Daudi)	11/139	0.7465391446824226	0.9997646950744502	0	0	0.8442012942779291	0.24676613831246386	SMARCD1;TCL1A;PNPT1;CASP8;CDCA5;KCNC3;IMP4;RPL26;E2F5;WDR43;RBM6
Thalamus	6/79	0.7484804865876205	0.9997646950744502	0	0	0.807668254913639	0.23398968763505196	NLGN3;PLCB4;USHBP1;COL20A1;CNTN2;SLC25A14
pineal day	59/694	0.7685350988694459	0.9997646950744502	0	0	0.9108839430885353	0.23980754591917716	CHD9;PDCD6;CELF3;ENO2;N4BP2L2;SLC8A1;MED13;AUH;PPIP5K1;GRM6;SLC16A6;UBXN7;ZNF326;SCAPER;ACVR1;GABARAPL2;PIAS3;SEMA6D;PDE4D;ATRX;VEZF1;CSNK1E;SSTR2;COQ10A;TUBA4A;DOPEY1;TPST1;ZNF638;SCG5;TERF2IP;VAMP2;CHRNA3;CTBP2;GRP;CACNA1D;BAZ2B;PPM1E;KIAA0556;DNAJB2;AANAT;MAP2;NTF3;BAG1;ST3GAL5;ATP6V1H;TSPAN3;ATP6V0E2;RAB11FIP3;PDLIM7;IMPG2;RNF20;MBTPS1;ESRRG;AAK1;SERPINI1;TUBGCP4;GNB5;CLUAP1;CDS2
Leukemialymphoblastic(MOLT-4)	9/118	0.771788378593793	0.9997646950744502	0	0	0.8110800916931774	0.2101061511287647	ZNF512B;SMARCD1;RNASEH2B;UHRF1;CDCA5;TRIM24;IL27;DNTT;RALY
TestisSeminiferousTubule	5/69	0.7751575729035332	0.9997646950744502	0	0	0.767670423682781	0.19551717447620434	TSKS;PACRG;PLA2G2D;SPATC1;AURKC
Liver	52/618	0.7809314942181556	0.9997646950744502	0	0	0.9007015926665642	0.2227145449226064	CD81;PRKCSH;PZP;SERPINA4;HYAL1;SLCO2B1;MLYCD;ACAA1;CHID1;GSTO1;CYP4A11;ACSL6;PDIA4;TST;ANG;ALDOB;ZNF511;FBP1;GPLD1;FTL;GCDH;POLDIP2;NR1I2;AFM;ADCY1;PHB;SDSL;ADAMTS12;CYP2C19;CYP3A4;ITIH1;CPN1;ADAMTS13;CBS;ISOC2;MPST;AMBP;SETDB1;APOC4;CIDEB;FMO3;A1CF;PEX14;MANF;SOD1;BCKDK;GRHPR;FXYD1;MGAT4B;SARDH;NUCB1;P4HB
Pancreas	7/96	0.7940289643827676	0.9997646950744502	0	0	0.7726170182866848	0.17819278818379444	CELA3B;FRAS1;PLA2G1B;NR1I2;CHMP4C;RHPN1;ARHGEF5
GlobusPallidus	4/59	0.8060934237756796	0.9997646950744502	0	0	0.7145987562925674	0.154035787111407	APC;TPPP;OR6B3;SIGLEC8
Testis	31/384	0.8092336973666265	0.9997646950744502	0	0	0.8613006188592076	0.18230937607979109	TSKS;C2ORF42;PGLYRP3;WIZ;TULP2;ART5;MEA1;AURKC;CDC14A;PHF8;PPM1G;APH1B;STK36;RNF151;CCIN;KLHDC10;PACRG;C3ORF62;SYNGR4;COQ6;SLC7A4;CCNA1;TBC1D21;KCTD13;ZNF416;PHF13;RANGRF;UTRN;CDS2;CHST3;NFKBIB
AtrioventricularNode	21/269	0.8197116104115331	0.9997646950744502	0	0	0.8308130799823243	0.16516787951037246	USP6NL;PLEKHG3;ZNF594;PIWIL4;ABCA5;TIGD7;ULK4;CLTA;SPATA5;TMPRSS11F;PIAS2;SSFA2;NEU3;FRAS1;RHEB;CD109;GNAQ;ZNF546;ZNF468;SUDS3;RCOR2
CingulateCortex	2/33	0.8219367607642389	0.9997646950744502	0	0	0.6340703939542369	0.1243360177249323	EPHA4;KIF17
Fetalliver	9/126	0.8328739779344785	0.9997646950744502	0	0	0.7552866295381265	0.1381214829015482	SETD1B;AFM;GATA5;SLC2A2;MTFR1;SEMA4G;A1CF;POU6F1;CYP3A7
Appendix	9/127	0.8395282007409638	0.9997646950744502	0	0	0.74884437596302	0.13098427182004968	MAS1;RNASEH2B;CD163;TAF1B;NR1I2;C6ORF10;EPS15L1;ZNF510;MPP7
MedullaOblongata	1/19	0.8413172618532822	0.9997646950744502	0	0	0.5461005721168323	0.09435877732300828	LGALS13
Wholebrain	18/240	0.852685527130531	0.9997646950744502	0	0	0.7953752439529245	0.12675455131585134	OR4D1;NTRK2;KLHL26;KCNJ9;NICN1;PDGFA;MICAL2;COBL;TUBG2;PNMA2;SCAMP5;C1ORF216;NELL1;ERI3;KIF5A;NDN;SULT4A1;CDK5R2
TestisGermCell	24/314	0.8605856484466285	0.9997646950744502	0	0	0.8114160263446761	0.12182773451576175	BTG4;RANBP2;PIWIL4;PHC1;SYCP2;ULK4;RAB3IP;C17ORF80;EDDM3B;HCFC2;ADO;RNASE1;PPM1G;SNAPC1;IFT81;FAM184A;TPR;KCTD13;PHF13;CYLC2;MAMLD1;TCP11;CHST3;KLHDC10
PancreaticIslet	8/123	0.890564274376356	0.9997646950744502	0	0	0.6827458958224913	0.07913025001271759	PFKFB2;REG3A;CELA3B;PLA2G1B;STBD1;SCG5;PDGFA;DNAJB9
DorsalRootGanglion	4/69	0.8909268239023019	0.9997646950744502	0	0	0.6043264010690721	0.06979545872874049	DISP2;ADAMTS19;ZNF569;PRPH
CD34+	51/645	0.8962207472904778	0.9997646950744502	0	0	0.8399313468951352	0.09203004013067836	PLXND1;FLT3;PDCD6;SMC5;SLC8A1;RRP9;ARV1;WDR5;TRIM24;ZNF202;NCOA2;JAGN1;ELAC2;CLEC11A;ACAD9;DNTT;POLG2;CNKSR3;WDFY2;SNRPA;ZCCHC8;RRN3;DDX27;ATF6B;UHRF1;MGST2;ZNF22;PDS5A;RNF138;ZNHIT6;TPR;NRIP1;HNRNPA1;ZNF146;RBM10;CPSF7;WDR59;KRR1;LRBA;INTS3;CPSF3;DNAJC11;ZNF33B;CLK2;P2RX1;ESF1;INTS7;TRMT11;PPIL3;NUCB2;SLC25A36
UterusCorpus	6/98	0.8989562619372327	0.9997646950744502	0	0	0.6401937618147449	0.0681940141459476	TRIO;CTSK;NBEAL1;FBLN1;CHST4;MTA2
Salivarygland	3/57	0.906980564239568	0.9997646950744502	0	0	0.5456080062699704	0.053270032697659245	PRB1;MCRS1;SH3BGRL2
BronchialEpithelialCells	20/280	0.9104432817664256	0.9997646950744502	0	0	0.7538124526076333	0.07072545475798968	ACOT9;USHBP1;GSTP1;TPBG;MYOF;CORO2A;HIF1A;AREG;EHD2;KLF7;TRIM7;GJB3;PARD3;CD109;ERCC1;AP1S1;MTFR1;UPP1;MET;KRT6B
retina	15/218	0.9117250008346974	0.9997646950744502	0	0	0.7244284934071936	0.06694941284970725	RERE;KIAA1191;ABCC5;PITPNA;ARMC9;DCT;FRZB;ADAMTSL3;TMEM128;PLSCR4;UNC119;KDSR;PPP1R12B;TNS3;CA14
SkeletalMuscle	33/441	0.9171790789160291	0.9997646950744502	0	0	0.7916923526167223	0.06844381318949623	VAC14;PDCD6;FHL1;FHL3;MSI1;ZFP36L1;GGA3;NEK1;OTOF;SLC26A10;TRPM8;MTA2;LMCD1;ICOSLG;PDLIM7;TCP10;PUS3;C2ORF54;ACTN2;ELAC2;ELAC1;ATRX;NBEAL1;ARMC7;ACTA1;HGC6.3;CACNB4;RHEB;CD109;OPTN;B4GALT4;CRLF2;TP73
Prostate	17/249	0.9285399857864848	0.9997646950744502	0	0	0.7180153089119737	0.05323497197761247	XBP1;PAK1IP1;PEX14;MYLK;EDNRA;SMTN;CREB3L4;MSRB2;FLNA;MAGED2;TFF1;PRKD1;TRPM8;HIST1H2BG;GPD1L;NBL1;ZNF652
TestisLeydigCell	6/107	0.9376877174097763	0.9997646950744502	0	0	0.5828562204046491	0.037499983772733426	FBXL20;SYCP2;IFT81;NPC2;EDDM3B;HORMAD1
Trachea	3/72	0.9676456437513196	0.9997646950744502	0	0	0.4266437047347189	0.014032025269165584	CHST9;XBP1;PRB1
SuperiorCervicalGanglion	43/602	0.972552859072969	0.9997646950744502	0	0	0.7506719569947523	0.020891839508193125	CREBZF;DGKE;FLT1;PDCD6;ITSN1;NPY2R;TUBD1;FBLN1;PDS5A;ASB15;PHF8;LRP6;FGF5;NPAT;SMCHD1;CAPN6;LRP5L;CAPN7;RGS1;NEK1;IGFBP7;ZNF589;HMGCLL1;PLEKHG3;RAB2B;SLC15A1;KDM4C;ARHGEF15;KCNB2;CEP350;MBOAT7;GPR3;PARVB;QKI;TANC2;PAN3;ABI2;ADCK2;DCT;RHEB;TFDP3;CD109;OR7A5
small intestine	13/220	0.9725684794827718	0.9997646950744502	0	0	0.6148970432041663	0.017103232157879716	REG3A;SYNM;SLC15A1;AUTS2;PTCH1;TTC7B;SYNJ2BP;CYP3A4;PPP1CB;SULT1C2;FUBP3;ERBB3;PPP1R14D
CiliaryGanglion	17/278	0.9773099703325251	0.9997646950744502	0	0	0.6372030860822551	0.014624709137528176	ZNF594;ABCA5;TIGD7;MRGPRX3;STAC;TNKS;ZNF292;ULK4;SSFA2;CDAN1;NBEA;GNAQ;SNX15;SARDH;ZNF546;SUDS3;ZNF124
Fetallung	1/41	0.9812124992136927	0.9997646950744502	0	0	0.24544715447154472	0.004655206688175907	TM4SF1
Leukemia promyelocytic-HL-60	2/62	0.9820876779786193	0.9997646950744502	0	0	0.32707881417208967	0.005911848009084635	CASP8;BPTF
colon	15/258	0.983260356857333	0.9997646950744502	0	0	0.603832487138513	0.010193498158557954	SYNM;YES1;DSTN;SYNJ2BP;TANC2;SSFA2;NR3C2;EPS8;PPP1CB;LGALS3;SMTN;MARCKS;FUBP3;NAT2;PPP1R14D
Tongue	5/115	0.984490227318448	0.9997646950744502	0	0	0.44550886375981436	0.006963886041263809	DSP;CSTB;ZNF629;FHL1;KRT6B
TestisIntersitial	38/568	0.9886650335462036	0.9997646950744502	0	0	0.6988979796293204	0.007967225058457846	TSKS;AHCTF1;CCNH;INPP1;ULK4;ICA1;C6ORF10;TULP2;ADO;MEA1;CDC14A;C1ORF105;APH1B;ZDHHC19;SNAPC1;ZNF507;FAM184A;RNF151;CCIN;HORMAD1;SLC12A6;TCP11;KLHDC10;RANBP2;ZNF165;PACRG;GPX4;RAB3IP;HCFC2;CGRRF1;PIAS2;TSGA10;CCNA1;ABI2;TTLL2;TBC1D21;UTRN;CYLC2
CD105+ Endothelial	22/370	0.9921846089431455	0.9997646950744502	0	0	0.6171418128654971	0.004842151000367915	CHID1;RNASEH2B;KRR1;LRBA;PAK1IP1;PUS1;CCDC59;DNAJC11;AEN;NMNAT3;PARVB;MLH1;PDS5A;SMC4;HEBP1;ARV1;CDAN1;ADAMTS3;POLE3;FXN;PPIL4;ZNF256
CD71+ EarlyErythroid	35/553	0.9950548656316134	0.9997646950744502	0	0	0.6579909561687585	0.003261925685690208	GTF2B;MGST3;ITSN1;ENDOD1;SMC4;HEBP1;FUNDC2;IFT52;RNF115;ADAMTS13;BAG1;TSPAN5;PSMF1;METTL7A;E2F4;ATP7A;ZNF124;MAP2K3;RAB2B;CIZ1;CRADD;PCGF5;SMOX;ABCC5;ACSL6;PPP2R5B;TALDO1;MICAL2;AEN;AMPD3;MARCH2;BIRC5;UBE2O;TOP1;HBEGF
Adrenalgland	1/65	0.998170764612011	0.9997646950744502	0	0	0.15320121951219512	2.8049771867751935E-4	TIGD5
Caudatenucleus	1/69	0.9987590035041664	0.9997646950744502	0	0	0.1441575003985334	1.7901005125418182E-4	RHPN1
721 B lymphoblasts	106/1543	0.9997646950744502	0.9997646950744502	0	0	0.7086930786520449	1.6677859479190266E-4	ANKRD39;EIF4A1;PDCD6;CD80;THYN1;EPRS;SMC4;RRP9;PSMD8;FAM162A;ARHGDIA;CHAC1;MTPAP;PDE8A;ZNF443;TPM4;EIF1AX;PUS1;RPL23;IMP4;SND1;NCL;XRN2;TARS2;VPS25;PLA1A;CDCA5;ZBTB1;MRPL16;SLC1A4;FBXO46;PHB;PDS5A;ACAT1;BCL2L12;SCFD2;RAD21;PMVK;NDUFV1;ST3GAL2;SPTBN1;HSPA9;NEK9;PNPT1;AUTS2;CPSF3;PBX3;HMGA1;NUP153;PARVB;BRI3BP;COQ5;AIMP1;IBTK;CNOT1;INTS7;TUBGCP4;UBE2M;NFKBIB;CDCA7L;DBI;WDR5;GNPNAT1;PHACTR4;PRMT5;MR…
